# User-centred Design of a Clinical Decision Support System for Palliative Care: Insights from Healthcare Professionals

**DOI:** 10.1101/2022.06.03.22275904

**Authors:** Vicent Blanes-Selva, Sabina Asensio-Cuesta, Ascensión Doñate-Martínez, Felipe Pereira Mesquita, Juan M. García-Gómez

**Affiliations:** Biomedical Data Science Laboratory, Universitat Politècnica de València, Valencia, Spain; Polibienestar Research Institute, Universitat de Valencia, Valencia, Spain; Divisão de Hematologia. Departamento de Clínica Médica, Universidade Federal de Juiz de Fora, Juiz de Fora, Brazil

**Keywords:** CDSS, Design, Machine Learning, Palliative Care, User-centred validation, Usability

## Abstract

Clinical Decision Support Systems (CDSSs) could offer many benefits to clinical practice, but they present several adoption barriers regarding their acceptance and usability by professionals. Our objective in this study is to validate a Palliative Care CDSS, The Aleph, through a user-centred methodology, considering the predictions of the AI core, the usability, and the user experience. We performed two rounds of individual evaluation sessions with potential users. Each session included a model evaluation, a task test and a usability and user experience assessment. The Machine Learning predictive models outperformed the participants in the three predictive tasks. SUS reported 62.7± 14.1 and 65 ± 26.2 on a 100-point rating scale for both rounds, respectively, while UEQ-S scores were 1.42 and 1.5 on the –3 to 3 scale. Think-aloud methodology and the inclusion of the user-experience dimension allowed us to identify most of the workflow implementation issues.
