## Supplementary material for "User-centred Design of a Clinical Decision Support System for Palliative Care: Insights from Healthcare Professionals": Suplementary table including the changelog for the platform

### Sheet: Hoja1
Round	Change Description	#Topic occurrence	Justification	Status
1	Removed DRG variable from the input form	8	DRG is a pure administrative variable, and none of the interviewers was familiarized with the codes	Applied
1	Changed the ICD9 codes by their description	6	Participants were not familiarized with the codes	Applied
1	Added a search bar for the Diagnose codes	3	ICD9 list was too long for a simple droplist	Applied
1	Improved the Barthel description	6	The description was not clear for non-familiarized participants	Applied
1	Improved the Charlson description	6	The description was not clear for non-familiarized participants	Applied
1	Improved the Previous Stays description	1	The description was not clear	Applied
1	Fix Number of Medications and Previous Stays as an integer field	2	It was a decimal field, so arrows added/subtracted 0.01 instead of 1	Applied
1	Added navigation button to Files below Results	5	Participants tend to search for the next step (save the case) below the results (instead of scrolling top), so we have included it	Applied
1	Moved "Load Case" button from Input section to Files section	6	Participants had a hard time finding the load button because it was on the input form near some predefined examples buttons	Applied
1	Moved the example cases buttons to files	3	Some participants cliqued on one of these examples first; also, it is consistent with the previous change	Applied
1	Added the units to the laboratory variables names	2	Participants asked to know the units for the laboratory results	Applied
1	Added reference interval on the tooltip for lab results	4	Some participants asked to know the reference values	Applied
1	Changed the SHAP graph	8	We used a standard SHAP force plot, in which the positive class is always blue and the negative red. Participants understand this as "positive or negative for the patients, which was not the case along with all the graphics"	Applied
1	Added mechanism to warn a discrepancy on mortality prediction models	2	Due to the nature of ML, a few cases produced discrepancies with the prediction models; now, we acknowledge this discrepancy and follow the 1ym mortality model, which is more accurate than the regression one.	Applied
1	Set variables PreviousAdmissions365d minimum value to 0	2	The previous value was 1	Applied
1	Added the (?) icon near the variable names to indicate the presence of the tooltip	2	Some participants didn't find the tooltips	Applied
1	Changed the label from PCR to C-Reactive Protein	2	The previous name was the Spanish acronym	Applied
2	Allow to change laboratory units	2	TODO: This option will be available on the final version, implemented on the user preferences	To be applied in the next version
2	Change the d and ER abbreviations for days and Emergency Room	2	Some participants asked for the meaning of the abbreviations	Applied
2	Fixed ICD9 codes were missing	2	Some dataset codes were missing	Applied
2	Changed the term 'Exitus' to Death	1	Some participants weren't familiar with the term	Applied
2	Fixed Previous Admission tooltip	1	Incorrect text in the tooltip	Applied
2	Fixed a bug related to the file succefully loaded	1	Returning to the input data screen triggered this message every time, even with no file loaded	Applied
2	Fixed involuntary google translation	1	Some participants had automatic translations for the pages, which messed with the texts and the tooltip behaviour. We added a flag for non-translation in the HTML pages.	Applied
2	Changed the term 'regression' to 'prediction'	1	-	Applied
2	Changed the placeholder on the bar to save the csv file	1	The previous placeholder was "study1", which created a bit of confusion in the participants.	Applied
2	Added a default name to the files downloaded from the website	2	Participants who did not input a filename downloaded a file called "csv" without extensions which is problematic for some windows users.	Applied
2	Added the capability to use comma (,) as decimal separator	1	We considered that using the dot (.) as the decimal separator is an extensive standard. We will reevaluate this issue after the final version.	To be applied in the next version
2	Fixed the PDF report, that display a second blank page	1	A participant reported that the exported report had a blank page at the end.	Applied
2	Confusion con el label del csv y del pdf	1	TODO: This option will be available on the final version; these files will take the name of the case, which will be stored on the server	To be applied in the next version
2	Cases to be stored on the server	2	TODO: Final version will keep the log of the different cases	To be applied in the next version
